# Proton pump inhibitors and upper gastrointestinal cancer: a matched case-control study addressing confounding by indication

**DOI:** 10.1101/2025.06.13.25329558

**Authors:** Ibrahim O. Sawaid, Zohar Din, Efrat Golan, Eytan Ruppin, Avivit Golan-Cohen, Ilan Green, Eugene Merzon, Shlomo Vinker, Abraham O. Samson, Ariel Israel

**Author notes:** **Corresponding Author:** Ariel Israel, MD, PhD, Leumit Research Institute, Leumit Health Services.

## Abstract

**Objectives:** To assess the association between proton pump inhibitor (PPI) use and upper gastrointestinal (GI) cancer while addressing potential confounding by indication.

**Design:** Matched case-control study using multivariable conditional logistic regression.

**Setting:** Electronic health records from a national health provider.

**Participants:** Patients diagnosed with upper GI cancer (n=875), each matched with 10 cancer-free controls (n=8750) by age, sex, and ethnic group.

**Main outcome measures:** Adjusted odds ratios (aORs) for upper GI cancer associated with prior exposure to PPIs, H2 receptor antagonists, or antacids, with medication exposure modelled as multiple binary variables corresponding to distinct time windows before the index date. Additional models adjusted for GI-related diagnoses recorded prior to the index date (e.g., gastritis, gastroesophageal reflux disease, peptic ulcer disease).

**Results:** PPI use in the five years before the index date was initially associated with increased odds of upper GI malignancy (e.g., esomeprazole aOR 3.90 [95% CI 3.14 to 4.84]; omeprazole aOR 2.60 [2.22 to 3.06]). However, when exposure was modelled as separate binary variables for each time window, the association was strongest for use within six months of diagnosis and was not observed—or reversed—for more remote exposures. After excluding the final year before diagnosis and adjusting for symptom-related diagnoses, no positive association remained. Remote PPI use was associated with reduced risk (e.g., omeprazole more than 3 years before the index date: aOR 0.62 [0.51 to 0.75]).

**Conclusions and Relevance:** The association between PPI use and upper GI malignancy appears to reflect confounding by indication, with PPIs prescribed in response to early symptoms associated with increased cancer risk. After accounting for timing of use and underlying GI diagnoses, no harmful association remained. These findings suggest that new-onset upper GI symptoms warrant investigation for malignancy, rather than attribution of risk to acid-suppressive therapy.
