## Supplementary Tables for "Proton pump inhibitors and upper gastrointestinal cancer: a matched case-control study addressing confounding by indication"

### Sheet: Table S1
Table S1: medication exposure by period and GI diagnoses/symptoms
med_id	med_name		case_Count	ctrl_Count	case_Percent	ctrl_Percent	P_Value	Odds_Ratio	CI_Lower	CI_Upper
A02BA03	Famotidine PO	0 - 0.1y	27	195	3.08571	2.22857	0.123075	1.3968	0.891949	2.11076
A02BA03	Famotidine PO	0.1 - 0.5y	49	301	5.6	3.44	0.00228002	1.66504	1.1949	2.27931
A02BA03	Famotidine PO	0.5 - 1y	40	321	4.57143	3.66857	0.190595	1.25786	0.875186	1.76643
A02BA03	Famotidine PO	1 - 2y	56	443	6.4	5.06286	0.0929244	1.28213	0.944284	1.71338
A02BA03	Famotidine PO	2 - 3y	48	434	5.48571	4.96	0.515044	1.1121	0.800708	1.51526
A02BA03	Famotidine PO	3 - 10y	144	1224	16.4571	13.9886	0.0477519	1.21121	0.995784	1.46567
A02BA03	Famotidine PO	0 - 5y	139	1072	15.8857	12.2514	0.00271373	1.35262	1.10781	1.64278
A02BC01	Omeprazole PO	0 - 0.1y	216	850	24.6857	9.71429	2.47477e-33	3.04574	2.55915	3.61619
A02BC01	Omeprazole PO	0.1 - 0.5y	292	1338	33.3714	15.2914	7.96416e-36	2.7743	2.37412	3.23748
A02BC01	Omeprazole PO	0.5 - 1y	189	1372	21.6	15.68	1.15395e-05	1.4815	1.24179	1.76151
A02BC01	Omeprazole PO	1 - 2y	232	1692	26.5143	19.3371	1.00397e-06	1.505	1.27772	1.76841
A02BC01	Omeprazole PO	2 - 3y	202	1554	23.0857	17.76	0.000162331	1.38982	1.17056	1.64502
A02BC01	Omeprazole PO	3 - 10y	338	3099	38.6286	35.4171	0.0592569	1.14772	0.99171	1.32698
A02BC01	Omeprazole PO	0 - 5y	524	3175	59.8857	36.2857	3.65934e-41	2.62108	2.26893	3.03042
A02BC03	Lansoprazole PO	0 - 0.1y	39	154	4.45714	1.76	1.51396e-06	2.60359	1.77029	3.75053
A02BC03	Lansoprazole PO	0.1 - 0.5y	44	216	5.02857	2.46857	4.32292e-05	2.09174	1.4652	2.92939
A02BC03	Lansoprazole PO	0.5 - 1y	28	213	3.2	2.43429	0.172459	1.32491	0.854413	1.98496
A02BC03	Lansoprazole PO	1 - 2y	30	283	3.42857	3.23429	0.763944	1.06222	0.698867	1.56249
A02BC03	Lansoprazole PO	2 - 3y	31	280	3.54286	3.2	0.54825	1.11104	0.735711	1.62603
A02BC03	Lansoprazole PO	3 - 10y	66	604	7.54286	6.90286	0.48576	1.1003	0.831566	1.43641
A02BC03	Lansoprazole PO	0 - 5y	109	598	12.4571	6.83429	1.81007e-08	1.93968	1.54617	2.41673
A02BC05	Esomeprazole PO	0 - 0.1y	112	194	12.8	2.21714	2.14904e-41	6.47035	5.02159	8.31034
A02BC05	Esomeprazole PO	0.1 - 0.5y	119	301	13.6	3.44	1.56556e-31	4.41733	3.49665	5.55535
A02BC05	Esomeprazole PO	0.5 - 1y	53	301	6.05714	3.44	0.000303348	1.80968	1.31349	2.45371
A02BC05	Esomeprazole PO	1 - 2y	49	334	5.6	3.81714	0.0139594	1.49469	1.07484	2.04129
A02BC05	Esomeprazole PO	2 - 3y	35	270	4	3.08571	0.155345	1.3086	0.886322	1.8808
A02BC05	Esomeprazole PO	3 - 10y	40	374	4.57143	4.27429	0.662179	1.07287	0.748331	1.50206
A02BC05	Esomeprazole PO	0 - 5y	210	739	24	8.44571	2.40862e-38	3.42238	2.86569	4.07754
A12AA04	Calcium Carbonate PO	0 - 0.1y	3	23	0.342857	0.262857	0.727012	1.30535	0.250403	4.33348
A12AA04	Calcium Carbonate PO	0.1 - 0.5y	7	52	0.8	0.594286	0.490715	1.34889	0.515313	2.99353
A12AA04	Calcium Carbonate PO	0.5 - 1y	9	58	1.02857	0.662857	0.20134	1.55736	0.675947	3.17922
A12AA04	Calcium Carbonate PO	1 - 2y	5	71	0.571429	0.811429	0.551109	0.702567	0.220742	1.72441
A12AA04	Calcium Carbonate PO	2 - 3y	3	69	0.342857	0.788571	0.212276	0.432865	0.0869546	1.32331
A12AA04	Calcium Carbonate PO	3 - 10y	24	186	2.74286	2.12571	0.225175	1.29847	0.806629	2.00615
A12AA04	Calcium Carbonate PO	0 - 5y	24	201	2.74286	2.29714	0.410367	1.19948	0.746456	1.84914
	Diagnosis		case_Count	ctrl - Count	case_Percent	ctrl_Percent	P_Value	Odds_Ratio	CI_Lower	CI_Upper
	PUD		90	201	10.2857	2.29714	6.07713e-27	4.87493	3.71821	6.35324
	ABDOMINAL.PAIN		607	3961	69.3714	45.2686	1.04189e-42	2.73811	2.35271	3.19296
	GERD		186	1159	21.2571	13.2457	6.62725e-10	1.76796	1.4782	2.10711
	GASTRITIS		181	864	20.6857	9.87429	4.00395e-19	2.3801	1.98047	2.85062
	H.PYLORI		187	954	21.3714	10.9029	4.33637e-17	2.22082	1.85381	2.65201

### Sheet: Table S2
Table S2: Tumor site (for tumors documented in the national cancer registry)
site_code	site_name	n
C15.3	Upper third of esophagus	1
C15.4	Middle third of esophagus	10
C15.5	Lower third of esophagus	28
C15.8	Overlapping lesion of esophagus	1
C15.9	Esophagus, NOS	41
C16.0	Cardia, NOS	85
C16.1	Fundus of stomach	7
C16.2	Body of stomach	61
C16.3	Gastric antrum	93
C16.4	Pylorus	10
C16.5	Lesser curvature of stomach, NOS	10
C16.6	Greater curvature of stomach, NOS	7
C16.8	Overlapping lesion of stomach	9
C16.9	Stomach, NOS	272
C17.0	Duodenum	18
C17.1	Jejunum	4
C17.2	Ileum	5
C17.9	Small intestine, NOS	9
C26.9	Gastrointestinal tract, NOS	7

### Sheet: Table S3
Table S3: Tumor morphology (for tumors documented in the national cancer registry)
morphology_code	morphology_label	n
80003	TUMOR MALIGNANT NOS	24
80013	TUMOR CELLS MALIGNANT	2
80103	CARCINOMA NOS	35
80203	UNDIFFERENTIATED CARCINOMA	1
80323	SPINDLE CELL CARCINOMA	1
80413	SMALL CELL CARCINOMA	1
80702	SQUAMOUS CELL CARCINOMA IN SITU	1
80703	SQUAMOUS CELL CARCINOMA	36
80713	SQ CELL LARGE CELL CA KERATINIZING	2
80723	SQ LARGE CELL CA NONKERATINIZING	1
81402	ADENOCARCINOMA IN SITU	8
81403	ADENOCARCINOMA	317
81413	SCIRRHOUS CARCINOMA	1
81443	ADENOCARCINOMA INTESTINAL TYPE	53
81453	CARCINOMA DIFFUSE TYPE	7
82103	ADENOCARCINOMA IN POLYP, IN TUBULAR ADENOMA	2
82113	TUBULAR CARCINOMA	4
82403	NEUROENDOCRINE TUMOR/CARCINOMA GRADE 1/LOW GRADE	11
82443	MIXED ADENONEUROENDOCRINE CARCINOMA	1
82463	NEUROENDOCRINE CARCINOMA	7
82493	NEUROENDOCRINE CARCINOMA MODER.DIFFERENTED	1
82613	ADENOCARCINOMA IN VILLOUS ADENOMA	2
82633	ADENOCARCINOMA IN TUBULOVILLOUS ADENOMA	2
84803	MUCINOUS/COLLOID ADENOCARCINOMA	4
84813	MUCIN PRODUCING/SECRETING ADENOCARCINOMA	10
84903	SIGNET RING CELL CARCINOMA-KRUKENBERG TUMOR	104
85003	INFILTRATING DUCT CARCINOMA C50	1
85103	MEDULLARY CARCINOMA, NOS	1
85603	ADENOSQUAMOUS CARCINOMA	3
89361	GASTROINTESTINAL STROMAL TUMOR/GIST	2
89363	GASTROINTESTINAL STROMAL SARCOMA /GIST	4
90443	CLEAR CELL SARC NONKIDNEY	1
95913	NON-HODGKIN`S LYMPHOMA NOS	2
96993	MARGINAL ZONE B-CELL/ MALT LYMPHOMA	28

### Sheet: Table S4
Table S4: Tumor differenciation (for tumors documented in the national cancer registry)
differentiation_code	differentiation_desc	n
1	Grade I Well differentiated (low grade) 2,3,4 1,2	48
2	Grade II Moderatly differentiated 5,6 3	121
3	Grade III Poorly differentiated 7,8,9,10 4,5	275
4	Grade IV Undifferentiated	13
6	b_cell (lymphoma or leukemia	18
9	Not determined/stated/applicable	205

### Sheet: Table S5
Table S5: ICD-9 codes (for tumors documented only in LHS and not found in the national cancer registry)
code_diag	teur_diag	n
150	MAL NEO ESOPHAGUS NOS	25
150	MAL NEO GI TRACT ILL-DEF	5
150	MAL NEO LOWER 3RD ESOPH	20
150	MAL NEO MIDDLE 3RD ESOPH	5
150	MAL NEO STOMACH CARDIA	1
150	MALIG NEOPL STOMACH NOS	1
150	MALIGNANT NEOPLASM OF ESOPHAGUS	35
150.2	MAL NEO STOMACH CARDIA	1
150.2	MALIG CARCINOID OTH SITE	1
150.2	MALIGNANT NEOPLASM OF ABDOMINAL ESOPHAGUS	3
150.3	MALIGNANT NEOPLASM OF UPPER THIRD OF ESOPHAGUS	3
150.4	CA IN SITU ESOPHAGUS	1
150.4	MAL NEO MIDDLE 3RD ESOPH	2
150.4	MALIGNANT NEOPLASM OF MIDDLE THIRD OF ESOPHAGUS	1
150.5	MAL NEO LOWER 3RD ESOPH	1
150.5	MAL NEO STOMACH CARDIA	2
150.5	MAL NEO UPPER 3RD ESOPH	1
150.5	MALIGNANT NEOPLASM OF LOWER THIRD OF ESOPHAGUS	7
150.8	MALIGNANT NEOPLASM OF OTHER SPECIFIED PART OF ESOPHAGUS	4
150.9	MALIGNANT NEOPLASM OF ESOPHAGUS, UNSPECIFIED	9
151	CA IN SITU STOMACH	6
151	MAL NEO DESCEND COLON	1
151	MAL NEO PYLORIC ANTRUM	72
151	MAL NEO STOM GREAT CURV	4
151	MAL NEO STOM LESSER CURV	2
151	MAL NEO STOMACH BODY	40
151	MAL NEO STOMACH CARDIA	64
151	MAL NEO STOMACH FUNDUS	6
151	MALIG CARCINOID STOMACH	3
151	MALIG NEOPL STOMACH NEC	7
151	MALIG NEOPL STOMACH NOS	178
151	MALIGNANT NEO PYLORUS	2
151	MALIGNANT NEOPLASM OF STOMACH	103
151	UNC BEHAV NEO INTESTINE	1
151	MAL NEO STOMACH CARDIA	2
151	MALIGNANT NEOPLASM OF CARDIA	5
151.1	MALIGNANT NEOPLASM OF PYLORUS	1
151.2	MAL NEO PYLORIC ANTRUM	2
151.2	MALIGNANT NEOPLASM OF PYLORIC ANTRUM	3
151.3	MALIGNANT NEOPLASM OF FUNDUS OF STOMACH	5
151.4	MAL NEO PYLORIC ANTRUM	1
151.4	MAL NEO STOM LESSER CURV	3
151.4	MAL NEO STOMACH BODY	3
151.4	MAL NEO STOMACH CARDIA	9
151.4	MALIG NEOPL STOMACH NOS	20
151.4	MALIGNANT NEO PYLORUS	4
151.4	MALIGNANT NEOPLASM OF BODY OF STOMACH	46
151.5	MALIGNANT NEOPLASM OF LESSER CURVATURE OF STOMACH, UNSPECIFIED	6
151.6	MALIGNANT NEOPLASM OF GREATER CURVATURE OF STOMACH, UNSPECIFIED	1
151.8	MAL NEO STOM GREAT CURV	2
151.8	MAL NEO STOMACH BODY	1
151.8	MALIGNANT NEO PYLORUS	1
151.8	MALIGNANT NEOPLASM OF OTHER SPECIFIED SITES OF STOMACH	18
151.88	GASTRIC MALT LYMPHOMA	29
151.88	MARGNL ZONE LYM XTRNDL	7
151.88	OTH LYMP UNSP XTRNDL ORG	21
151.9	MAL NEO STOMACH BODY	4
151.9	MAL NEO STOMACH FUNDUS	1
151.9	MALIG NEOPL STOMACH NOS	1
151.9	MALIGNANT NEOPLASM OF STOMACH, UNSPECIFIED	23
152	MALIGNANT NEOPLASM OF SMALL INTESTINE, INCLUDING DUODENUM	1
152	MALIGNANT NEOPL DUODENUM	15
152	MALIGNANT NEOPLASM OF DUODENUM	7
152	UNC BEHAV NEO INTESTINE	1
152.1	MALIGNANT NEOPL JEJUNUM	2
152.2	MALIGNANT NEOPLASM ILEUM	5
152.2	MALIGNANT NEOPLASM OF ILEUM	1
152.8	MAL NEO SMALL BOWEL NOS	3
152.8	MALIGNANT NEOPLASM OF OTHER SPECIFIED SITES OF SMALL INTESTINE	5
152.9	MAL NEO GI TRACT ILL-DEF	1
152.9	MAL NEO SMALL BOWEL NOS	4
152.9	MALIGNANT NEOPL JEJUNUM	2
152.9	MALIGNANT NEOPLASM OF SMALL INTESTINE, UNSPECIFIED	4

### Sheet: Table S6
Table S6: ICD-9 codes for GI symptoms
cat_id	ICDCd	ICDDesk
ABDOMINAL PAIN	574.201	BILIARY COLIC WITHOUT MENTION OF OBSTRUCTION
ABDOMINAL PAIN	574.211	BILIARY COLIC WITH OBSTRUCTION
ABDOMINAL PAIN	789	ABDOMINAL PAIN
ABDOMINAL PAIN	789	ABDOMINAL PAIN, UNSPECIFIED SITE
ABDOMINAL PAIN	789.001	ABDOMINAL COLIC
ABDOMINAL PAIN	789.002	INFANTILE COLIC
ABDOMINAL PAIN	789.003	ABDOMINAL CRAMPS
ABDOMINAL PAIN	789.01	ABDOMINAL PAIN, UPPER QUADRANT
ABDOMINAL PAIN	789.02	ABDOMINAL PAIN, LEFT UPPER QUADRANT
ABDOMINAL PAIN	789.03	ABDOMINAL PAIN, LOWER QUADRANT
ABDOMINAL PAIN	789.04	ABDOMINAL PAIN, LEFT LOWER QUADRANT
ABDOMINAL PAIN	789.05	ABDOMINAL PAIN, PERIUMBILICAL
ABDOMINAL PAIN	789.06	ABDOMINAL PAIN, EPIGASTRIC
ABDOMINAL PAIN	789.07	ABDOMINAL PAIN, GENERALIZED
ABDOMINAL PAIN	789.08	FLANK PAIN
ABDOMINAL PAIN	789.09	ABDOMINAL PAIN, OTHER SPECIFIED SITE
ABDOMINAL PAIN	789.7	COLIC
ABDOMINAL PAIN	789.7	COLIC NOS
ABDOMINAL PAIN	789.71	INFANTILE COLIC
GASTRITIS	534.45	GASTRITIS DUE TO HELICOBACTER PYLORI
GASTRITIS	535	GASTRITIS AND DUODENITIS
GASTRITIS	535	ACUTE GASTRITIS
GASTRITIS	535	GASTRITIS, ACUTE, WITHOUT MENTION OF HEMORRHAGE
GASTRITIS	535.01	GASTRITIS, ACUTE, WITH HEMORRHAGE
GASTRITIS	535.1	GASTRITIS, ATROPHIC, WITHOUT MENTION OF HEMORRHAGE
GASTRITIS	535.11	GASTRITIS, ATROPHIC, WITH HEMORRHAGE
GASTRITIS	535.3	GASTRITIS, ALCOHOLIC, WITHOUT MENTION OF HEMORRHAGE
GASTRITIS	535.31	GASTRITIS, ALCOHOLIC, WITH HEMORRHAGE
GASTRITIS	535.4	OTHER SPECIFIED GASTRITIS
GASTRITIS	535.4	GASTRITIS, OTHER SPECIFIED, WITHOUT MENTION OF HEMORRHAGE
GASTRITIS	535.41	GASTRITIS, OTHER SPECIFIED, WITH HEMORRHAGE
GASTRITIS	535.45	GASTRITIS DUE TO HELICOBACTER PYLORI
GASTRITIS	535.5	UNSPECIFIED GASTRITIS AND GASTRODUODENITIS
GASTRITIS	535.5	GASTRITIS AND GASTRODUODENITIS, UNSPECIFIED, WITHOUT MENTION OF HEMORRHAGE
GASTRITIS	535.5	COLLAGENOUS GASTRITIS
GASTRITIS	535.51	GASTRITIS AND GASTRODUODENITIS,UNSPECIFIED WITH HEMORRHAGE
GASTRITIS	535.7	EOSINOPHILIC GASTRITIS
GASTRITIS	V65.33	DIETARY SURVEILLANCE AND COUNSELING IN GASTRITIS
GERD	530.11	REFLUX ESOPHAGITIS
GERD	530.81	ESOPHAGEAL REFLUX
GERD	530.81	GASTROESOPHAGEAL REFLUX-GERD
H PYLORI	41.86	HELICOBACTER PYLORI [H. PYLORI] INFECTION
H PYLORI	534.45	GASTRITIS DUE TO HELICOBACTER PYLORI
H PYLORI	535.45	GASTRITIS DUE TO HELICOBACTER PYLORI
PUD	531	GASTRIC ULCER
PUD	531	GASTRIC ULCER, ACUTE, WITH HEMORRHAGE
PUD	531	GASTRIC ULCER, ACUTE, WITH HEMORRHAGE, WITHOUT MENTION OF OBSTRUCTION
PUD	531.01	GASTRIC ULCER, ACUTE, WITH HEMORRHAGE AND OBSTRUCTION
PUD	531.1	GASTRIC ULCER, ACUTE, WITH PERFORATION
PUD	531.1	GASTRIC ULCER, ACUTE, WITH PERFORATION, WITHOUT MENTION OF OBSTRUCTION
PUD	531.11	GASTRIC ULCER, ACUTE, WITH PERFORATION AND OBSTRUCTION
PUD	531.2	GASTRIC ULCER, ACUTE, WITH HEMORRHAGE AND PERFORATION
PUD	531.2	GASTRIC ULCER, ACUTE, WITH HEMORRHAGE AND PERFORATION, WITHOUT MENTION OF OBSTRUCTION
PUD	531.21	GASTRIC ULCER, ACUTE, WITH HEMORRHAGE AND PERFORATION AND OBSTRUCTION
PUD	531.3	GASTRIC ULCER, ACUTE, WITHOUT MENTION OF HEMORRHAGE OR PERFORATION
PUD	531.3	GASTRIC ULCER, ACUTE, WITHOUT MENTION OF HEMORRHAGE OR PERFORATION OR OBSTRUCTION
PUD	531.31	GASTRIC ULCER, ACUTE, WITHOUT MENTION OF HEMORRHAGE OR PERFORATION, WITH OBSTRUCTION
PUD	531.4	GASTRIC ULCER, CHRONIC OR UNSPECIFIED, WITH HEMORRHAGE
PUD	531.4	GASTRIC ULCER, CHRONIC OR UNSPECIFIED, WITH HEMORRHAGE, WITHOUT MENTION OF OBSTRUCTION
PUD	531.41	GASTRIC ULCER, CHRONIC OR UNSPECIFIED, WITH HEMORRHAGE AND OBSTRUCTION
PUD	531.5	GASTRIC ULCER, CHRONIC OR UNSPECIFIED, WITH PERFORATION
PUD	531.5	GASTRIC ULCER, CHRONIC OR UNSPECIFIED, WITH PERFORATION, WITHOUT MENTION OF OBSTRUCTION
PUD	531.51	GASTRIC ULCER, CHRONIC OR UNSPECIFIED, WITH PERFORATION AND OBSTRUCTION
PUD	531.6	GASTRIC ULCER, CHRONIC OR UNSPECIFIED, WITH HEMORRHAGE AND PERFORATION
PUD	531.6	GASTRIC ULCER, CHRONIC OR UNSPECIFIED, WITH HEMORRHAGE AND PERFORATION, WITHOUT MENTION OF OBSTRUCTION
PUD	531.61	GASTRIC ULCER, CHRONIC OR UNSPECIFIED, WITH HEMORRHAGE AND PERFORATION AND OBSTRUCTION
PUD	531.7	GASTRIC ULCER, CHRONIC, WITHOUT MENTION OF HEMORRHAGE OR PERFORATION
PUD	531.7	GASTRIC ULCER, CHRONIC, WITHOUT MENTION OF HEMORRHAGE OR PERFORATION OR OBSTRUCTION
PUD	531.71	GASTRIC ULCER, CHRONIC, WITHOUT MENTION OF HEMORRHAGE OR PERFORATION, WITH OBSTRUCTION
PUD	531.9	GASTRIC ULCER, UNSPECIFIED AS ACUTE OR CHRONIC, WITHOUT MENTION OF HEMORRHAGE OR PERFORATION
PUD	531.9	GASTRIC ULCER, UNSPECIFIED AS ACUTE OR CHRONIC, WITHOUT MENTION OF HEMORRHAGE OR PERFORATION, WITHOUT MENTION OF OBSTRUCTION
PUD	531.91	GASTRIC ULCER, UNSPECIFIED AS ACUTE OR CHRONIC, WITHOUT MENTION OF HEMORRHAGE OR PERFORATION, WITH OBSTRUCTION
PUD	532	DUODENAL ULCER
PUD	532	DUODENAL ULCER WITH HEMORRHAGE, ACUTE
PUD	532	DUODENAL ULCER WITH HEMORRHAGE, ACUTE, WITHOUT MENTION OF OBSTRUCTION
PUD	532.01	DUODENAL ULCER WITH HEMORRHAGE, ACUTE, WITH OBSTRUCTION
PUD	532.1	DUODENAL ULCER WITH PERFORATION, ACUTE
PUD	532.1	DUODENAL ULCER WITH PERFORATION, ACUTE, WITHOUT MENTION OF OBSTRUCTION
PUD	532.2	DUODENAL ULCER WITH HEMORRHAGE AND PERFORATION, ACUTE
PUD	532.2	DUODENAL ULCER WITH HEMORRHAGE AND PERFORATION, ACUTE, WITHOUT MENTION OF OBSTRUCTION
PUD	532.21	DUODENAL ULCER WITH HEMORRHAGE AND PERFORATION, ACUTE, WITH OBSTRUCTION
PUD	532.3	DUODENAL ULCER, ACUTE, WITHOUT MENTION OF HEMORRHAGE OR PERFORATION
PUD	532.3	DUODENAL ULCER, ACUTE, WITHOUT MENTION OF HEMORRHAGE OR PERFORATION, WITHOUT MENTION OF OBSTRUCTION
PUD	532.31	DUODENAL ULCER, ACUTE, WITHOUT MENTION OF HEMORRHAGE OR PERFORATION, WITH OBSTRUCTION
PUD	532.4	DUODENAL ULCER WITH HEMORRHAGE, CHRONIC OR UNSPECIFIED
PUD	532.4	DUODENAL ULCER WITH HEMORRHAGE, CHRONIC OR UNSPECIFIED, WITHOUT MENTION OF OBSTRUCTION
PUD	532.41	DUODENAL ULCER WITH HEMORRHAGE, WITH OBSTRUCTION
PUD	532.5	DUODENAL ULCER WITH PERFORATION, CHRONIC OR UNSPECIFIED
PUD	532.5	DUODENAL ULCER WITH PERFORATION, CHRONIC OR UNSPECIFIED, WITHOUT MENTION OF OBSTRUCTION
PUD	532.51	DUODENAL ULCER WITH PERFORATION, CHRONIC OR UNSPECIFIED, WITH OBSTRUCTION
PUD	532.6	DUODENAL ULCER WITH HEMORRHAGE AND PERFORATION, CHRONIC OR UNSPECIFIED
PUD	532.6	DUODENAL ULCER WITH HEMORRHAGE AND PERFORATION, CHRONIC OR UNSPECIFIED, WITHOUT MENTION OF OBSTRUCTION
PUD	532.61	DUODENAL ULCER WITH HEMORRHAGE AND PERFORATION, CHRONIC OR UNSPECIFIED, WITH OBSTRUCTION
PUD	532.7	DUODENAL ULCER, CHRONIC, WITHOUT MENTION OF HEMORRHAGE OR PERFORATION
PUD	532.7	DUODENAL ULCER, CHRONIC, WITHOUT MENTION OF HEMORRHAGE OR PERFORATION, WITHOUT MENTION OF OBSTRUCTION
PUD	532.71	DUODENAL ULCER, CHRONIC, WITHOUT MENTION OF HEMORRHAGE OR PERFORATION, WITH OBSTRUCTION
PUD	532.9	DUODENAL ULCER, UNSPECIFIED AS ACUTE OR CHRONIC, WITHOUT MENTION OF HEMORRHAGE OR PERFORATION
PUD	532.9	DUODENAL ULCER, UNSPECIFIED AS ACUTE OR CHRONIC, WITHOUT HEMORRHAGE OR PERFORATION, WITHOUT MENTION OF OBSTRUCTION
PUD	532.91	DUODENAL ULCER, UNSPECIFIED AS ACUTE OR CHRONIC, WITHOUT MENTION OF HEMORRHAGE OR PERFORATION, WITH OBSTRUCTION
PUD	533	PEPTIC ULCER, SITE UNSPECIFIED
PUD	533	PEPTIC ULCER, ACUTE, UNSPECIFIED SITE WITH HEMORRHAGE
PUD	533	PEPTIC ULCER, ACUTE, UNSPECIFIED SITE WITH HEMORRHAGE, WITHOUT MENTION OF OBSTRUCTION
PUD	533.01	PEPTIC ULCER, ACUTE, UNSPECIFIED SITE WITH HEMORRHAGE, WITH OBSTRUCTION
PUD	533.1	PEPTIC ULCER, ACUTE, UNSPECIFIED SITE WITH PERFORATION
PUD	533.1	PEPTIC ULCER, ACUTE, UNSPECIFIED SITE WITH PERFORATION, WITHOUT MENTION OF OBSTRUCTION
PUD	533.11	PEPTIC ULCER, ACUTE, UNSPECIFIED SITE WITH PERFORATION, WITH OBSTRUCTION
PUD	533.2	PEPTIC ULCER, ACUTE, UNSPECIFIED SITE WITH HEMORRHAGE AND PERFORATION
PUD	533.2	PEPTIC ULCER, ACUTE, UNSPECIFIED SITE WITH HEMORRHAGE AND PERFORATION, WITHOUT MENTION OF OBSTRUCTION
PUD	533.21	PEPTIC ULCER, ACUTE, UNSPECIFIED SITE WITH HEMORRHAGE AND PERFORATION, WITH OBSTRUCTION
PUD	533.3	PEPTIC ULCER, ACUTE, UNSPECIFIED SITE WITHOUT MENTION OF HEMORRHAGE AND PERFORATION
PUD	533.3	PEPTIC ULCER, ACUTE, UNSPECIFIED SITE WITHOUT MENTION OF HEMORRHAGE AND PERFORATION, WITHOUT MENTION OF OBSTRUCTION
PUD	533.31	PEPTIC ULCER, ACUTE, UNSPECIFIED SITE WITHOUT MENTION OF HEMORRHAGE AND PERFORATION, WITH OBSTRUCTION
PUD	533.4	PEPTIC ULCER, CHRONIC OR UNSPECIFIED, UNSPECIFIED SITE WITH HEMORRHAGE
PUD	533.4	PEPTIC ULCER, CHRONIC OR UNSPECIFIED, UNSPECIFIED SITE WITH HEMORRHAGE, WITHOUT MENTION OF OBSTRUCTION
PUD	533.41	PEPTIC ULCER, CHRONIC OR UNSPECIFIED, UNSPECIFIED SITE WITH HEMORRHAGE, WITH OBSTRUCTION
PUD	533.5	PEPTIC ULCER, CHRONIC OR UNSPECIFIED, UNSPECIFIED SITE WITH PERFORATION
PUD	533.5	PEPTIC ULCER, CHRONIC OR UNSPECIFIED, UNSPECIFIED SITE WITH PERFORATION, WITHOUT MENTION OF OBSTRUCTION
PUD	533.51	PEPTIC ULCER, CHRONIC OR UNSPECIFIED, UNSPECIFIED SITE WITH PERFORATION, WITH OBSTRUCTION
PUD	533.6	PEPTIC ULCER, CHRONIC OR UNSPECIFIED, UNSPECIFIED SITE WITH HEMORRHAGE AND PERFORATION
PUD	533.6	PEPTIC ULCER, CHRONIC OR UNSPECIFIED, UNSPECIFIED SITE WITH HEMORRHAGE AND PERFORATION, WITHOUT MENTION OF OBSTRUCTION
PUD	533.61	PEPTIC ULCER, CHRONIC OR UNSPECIFIED, UNSPECIFIED SITE WITH HEMORRHAGE AND PERFORATION, WITH OBSTRUCTION
PUD	533.7	PEPTIC ULCER, CHRONIC, UNSPECIFIED SITE WITHOUT MENTION OF HEMORRHAGE OR PERFORATION
PUD	533.7	PEPTIC ULCER, CHRONIC, UNSPECIFIED SITE WITHOUT MENTION OF HEMORRHAGE OR PERFORATION OR OBSTRUCTION
PUD	533.71	PEPTIC ULCER, CHRONIC, UNSPECIFIED SITE WITHOUT MENTION OF HEMORRHAGE OR PERFORATION, WITH OBSTRUCTION
PUD	533.9	PEPTIC ULCER OF UNSPECIFIED SITE, UNSPECIFIED AS ACUTE OR CHRONIC, WITHOUT MENTION OF HEMORRHAGE OR PERFORATION
PUD	533.9	PEPTIC ULCER OF UNSPECIFIED SITE, UNSPECIFIED AS ACUTE OR CHRONIC, WITHOUT MENTION OF HEMORRHAGE OR PERFORATION, WITHOUT MENTION OF OBSTRUCTION
PUD	533.91	PEPTIC ULCER OF UNSPECIFIED SITE, UNSPECIFIED AS ACUTE OR CHRONIC, WITHOUT MENTION OF HEMORRHAGE OR PERFORATION, WITH OBSTRUCTION
PUD	534	GASTROJEJUNAL ULCER
PUD	534	ACUTE GASTROJEJUNAL ULCER WITH HEMORRHAGE
PUD	534	ACUTE GASTROJEJUNAL ULCER WITH HEMORRHAGE, WITHOUT MENTION OF OBSTRUCTION
PUD	534.01	ACUTE GASTROJEJUNAL ULCER, WITH HEMORRHAGE, WITH OBSTRUCTION
PUD	534.1	ACUTE GASTROJEJUNAL ULCER WITH PERFORATION
PUD	534.1	ACUTE GASTROJEJUNAL ULCER WITH PERFORATION, WITHOUT MENTION OF OBSTRUCTION
PUD	534.11	ACUTE GASTROJEJUNAL ULCER WITH PERFORATION, WITH OBSTRUCTION
PUD	534.2	ACUTE GASTROJEJUNAL ULCER WITH HEMORRHAGE AND PERFORATION
PUD	534.2	ACUTE GASTROJEJUNAL ULCER WITH HEMORRHAGE AND PERFORATION, WITHOUT MENTION OF OBSTRUCTION
PUD	534.21	ACUTE GASTROJEJUNAL ULCER WITH HEMORRHAGE AND PERFORATION, WITH OBSTRUCTION
PUD	534.3	ACUTE GASTROJEJUNAL ULCER WITHOUT MENTION OF HEMORRHAGE OR PERFORATION
PUD	534.3	ACUTE GASTROJEJUNAL ULCER WITHOUT MENTION OF HEMORRHAGE OR PERFORATION, WITHOUT MENTION OF OBSTRUCTION
PUD	534.31	ACUTE GASTROJEJUNAL ULCER WITHOUT MENTION OF HEMORRHAGE OR PERFORATION, WITH OBSTRUCTION
PUD	534.4	CHRONIC OR UNSPECIFIED GASTROJEJUNAL ULCER WITH HEMORRHAGE
PUD	534.4	CHRONIC OR UNSPECIFIED GASTROJEJUNAL ULCER WITH HEMORRHAGE, WITHOUT MENTION OF OBSTRUCTION
PUD	534.41	CHRONIC OR UNSPECIFIED GASTROJEJUNAL ULCER, WITH HEMORRHAGE, WITH OBSTRUCTION
PUD	534.5	CHRONIC OR UNSPECIFIED GASTROJEJUNAL ULCER WITH PERFORATION
PUD	534.5	CHRONIC OR UNSPECIFIED GASTROJEJUNAL ULCER WITH PERFORATION, WITHOUT MENTION OF OBSTRUCTION
PUD	534.6	CHRONIC OR UNSPECIFIED GASTROJEJUNAL ULCER WITH HEMORRHAGE AND PERFORATION
PUD	534.6	CHRONIC OR UNSPECIFIED GASTROJEJUNAL ULCER WITH HEMORRHAGE AND PERFORATION, WITHOUT MENTION OF OBSTRUCTION
PUD	534.7	CHRONIC GASTROJEJUNAL ULCER WITHOUT MENTION OF HEMORRHAGE OR PERFORATION
PUD	534.7	CHRONIC GASTROJEJUNAL ULCER WITHOUT MENTION OF HEMORRHAGE OR PERFORATION, WITHOUT MENTION OF OBSTRUCTION
PUD	534.71	CHRONIC GASTROJEJUNAL ULCER WITHOUT MENTION OF HEMORRHAGE OR PERFORATION, WITH OBSTRUCTION
PUD	534.9	GASTROJEJUNAL ULCER, UNSPECIFIED AS ACUTE OR CHRONIC, WITHOUT MENTION OF HEMORRHAGE OR PERFORATION
PUD	534.9	GASTROJEJUNAL ULCER, UNSPECIFIED AS ACUTE OR CHRONIC, WITHOUT MENTION OF HEMORRHAGE OR PERFORATION, WITHOUT MENTION OF OBSTRUCTION
PUD	534.91	GASTROJEJUNAL ULCER, UNSPECIFIED AS ACUTE OR CHRONIC, WITHOUT MENTION OF HEMORRHAGE OR PERFORATION, WITH OBSTRUCTION
